# Multiomic profiling of metastatic potential in estrogen receptor-positive human epidermal growth factor-negative breast cancer

**DOI:** 10.1101/2025.01.22.25320944

**Authors:** Sergio Mosquim, Måns Zamore, Johan Vallon-Christersson, Lisa Rydén, Fredrik Levander

**Affiliations:** Department of Immunotechnology, Lund University, Sweden; Division of Oncology, Department of Clinical Sciences Lund, Lund University; Division of Surgery, Department of Clinical Sciences Lund, Lund University, Lund; Department of Surgery, Skåne University Hospital, Lund, Sweden; National Bioinformatics Infrastructure Sweden (NBIS), Science for Life Laboratory, Lund University, Sweden

## Abstract

Metastatic disease is the main cause of breast cancer-related deaths. Given advances in the molecular profiling of tumors, we here aimed at integrating proteome, phosphoproteome and transcriptome data for the profiling of primary tumors to allow for discovery of new subtypes and features predicting lymph node and distant metastases in breast cancer (BC). We analyzed a total of 182 estrogen-receptor (ER) positive, human epidermal growth factor receptor 2 (HER2) negative BC samples using label-free Data Independent Acquisition (DIA) liquid chromatography tandem mass spectrometry (LC-MS/MS), quantifying a total of 13571 protein groups, 7107 phosphopeptides and 13085 expressed genes in at least 70% of the samples. Unsupervised consensus cluster analyses permitted the identification of potential subtypes with differential immune infiltration pattern and survival. Immune deconvolution data was combined with multiomics factor analysis, providing unique insight into different markers for lymph node and distant metastases. In summary, we further developed a protocol for parallel acquisition of matched proteomics, phosphoproteomics and transcriptomics data, resulting in the most comprehensive dataset of its kind and allowing for unique insights into metastatic processes in ER-positive/HER2-negative BC.
