## Supplementary Table 1 for "Multiomic profiling of metastatic potential in estrogen receptor-positive human epidermal growth factor-negative breast cancer"

### Sheet: Supplementary_Table_1
Protein	Protein.Names	First.Protein.Description	Genes	pep_count	rollup_score	Ductal-Lobular_PValue	Ductal-Lobular_AdjPVal	Ductal-Lobular_log2FoldChange	featureAvg
E5RIB1;E5RJ41;G3XAM7;P35221;P35221-2	CTNA1_HUMAN	Catenin alpha-1	CTNNA1	9	0.640478	4.29e-37	6.36e-33	1.57582	21.2514
G3XAM7;P35221;P35221-2;P35221-3	CTNA1_HUMAN	Catenin alpha-1	CTNNA1	8	0.721824	5.03e-36	3.72e-32	1.40717	23.2248
E5RGY7;P35221;P35221-2;P35221-3	CTNA1_HUMAN	Catenin alpha-1	CTNNA1	5	0.643709	2.64e-32	1.3e-28	1.4614	21.4506
E5RGY7;G3XAM7;P35221;P35221-2;P35221-3	CTNA1_HUMAN	Catenin alpha-1	CTNNA1	2	0.484306	1.27e-31	4.69e-28	1.59861	21.222
E5RFM3;E5RG03;E5RGY6;E5RHV7;E5RIB1;E5RIE0;E5RJL0;G3XAM7;P35221;P35221-2	CTNA1_HUMAN	Catenin alpha-1	CTNNA1	4	0.65554	3.04e-31	9.01e-28	1.37584	19.4467
P12830;P12830-2	CADH1_HUMAN	Cadherin-1	CDH1	9	0.707353	2.21e-30	5.45e-27	3.18695	22.3189
G3XAM7;P35221;P35221-2	CTNA1_HUMAN	Catenin alpha-1	CTNNA1	7	0.587146	9.57e-30	2.02e-26	1.31401	18.5264
A0A2R8Y543;A0A2R8Y5A3;A0A2R8Y5C3;A0A2R8Y5Z1;A0A2R8Y750;A0A2R8Y7Z0;A0A2R8Y804;A0A2R8YCH5;B4DGU4;P35222	CTNB1_HUMAN	Catenin beta-1	CTNNB1	11	0.774855	1.76e-28	3.26e-25	1.65961	21.4864
A0A2R8Y543;A0A2R8Y5A3;A0A2R8Y5C3;A0A2R8Y5Z1;A0A2R8Y750;A0A2R8Y7Z0;A0A2R8Y804;A0A2R8YCH5;A0A2R8YG06;B4DGU4;P35222	CTNB1_HUMAN	Catenin beta-1	CTNNB1	2	0.480257	8.81e-27	1.45e-23	1.65537	21.5484
A0A2R8Y543;A0A2R8Y5A3;A0A2R8Y5C3;A0A2R8Y5Z1;A0A2R8Y6G0;A0A2R8Y750;A0A2R8Y7Z0;A0A2R8Y804;A0A2R8Y815;A0A2R8YCH5;B4DGU4;P35222	CTNB1_HUMAN	Catenin beta-1	CTNNB1	6	0.703253	1.26e-26	1.86e-23	1.80387	20.6764
C9IZ88;E5RG03;E5RGY6;E5RHV7;E5RIB1;E5RIE0;E5RJL0;G3XAM7;P26232;P26232-2;P26232-3;P26232-5;P35221;P35221-2	CTNA1_HUMAN;CTNA2_HUMAN	Isoform of P26232, Isoform 3 of Catenin alpha-2	CTNNA1;CTNNA2	3	0.551367	2.12e-26	2.85e-23	1.39978	20.5452
A0A2R8Y543;A0A2R8Y5A3;A0A2R8Y5C3;A0A2R8Y5Z1;A0A2R8Y6G0;A0A2R8Y750;A0A2R8Y7Z0;A0A2R8Y804;A0A2R8YCH5;B4DGU4;P35222	CTNB1_HUMAN	Catenin beta-1	CTNNB1	2	0.448206	2.71e-24	3.35e-21	1.47482	19.3504
H3BNC6;H3BVI7;P12830	CADH1_HUMAN	Cadherin-1	CDH1	2	0.471847	7.49e-24	8.54e-21	2.03002	21.2416
A0A0A0MRI5;A0A0A0MTJ6;G3XAM7;P26232;P26232-2;P26232-3;P26232-4;P26232-5;P26232-6;P35221;P35221-2;P35221-3	CTNA1_HUMAN;CTNA2_HUMAN	Isoform of P26232, Isoform 3 of Catenin alpha-2	CTNNA1;CTNNA2	4	0.642156	5.49e-22	5.42e-19	1.1859	20.9445
A0A2R8Y543;A0A2R8Y5A3;A0A2R8Y5C3;A0A2R8Y5Z1;A0A2R8Y6G0;A0A2R8Y750;A0A2R8Y7Z0;A0A2R8Y804;A0A2R8YCH5;B4DGU4;P14923;P35222	CTNB1_HUMAN;PLAK_HUMAN	Junction plakoglobin	CTNNB1;JUP	3	0.637111	5.3e-22	5.42e-19	1.02469	22.3573
A0A2R8Y543;A0A2R8Y5A3;A0A2R8Y5Z1;A0A2R8Y7Z0;A0A2R8Y804;A0A2R8YCH5;B4DGU4;P35222	CTNB1_HUMAN	Catenin beta-1	CTNNB1	2	0.475182	1.49e-21	1.38e-18	1.37992	21.9018
A0A2R8Y543;A0A2R8Y5A3;A0A2R8Y5C3;A0A2R8Y5Z1;A0A2R8Y6G0;A0A2R8Y750;A0A2R8Y804;A0A2R8YCH5;B4DGU4;P35222	CTNB1_HUMAN	Catenin beta-1	CTNNB1	2	0.493906	2.64e-21	2.3e-18	1.63005	19.4139
A0A2R8Y543;A0A2R8Y5A3;A0A2R8Y5C3;A0A2R8Y5Z1;A0A2R8Y6G0;A0A2R8Y750;A0A2R8Y7Z0;A0A2R8Y804;A0A2R8YCH5;A0A2R8YG06;B4DGU4;P35222	CTNB1_HUMAN	Catenin beta-1	CTNNB1	2	0.465742	1.09e-17	9e-15	1.33363	17.5635
H3BNC6;H3BVI7;P12830;P12830-2	CADH1_HUMAN	Cadherin-1	CDH1	5	0.609577	2.66e-15	2.07e-12	1.5146	20.5829
A0A2R8Y543;A0A2R8Y5A3;A0A2R8Y5C3;A0A2R8Y5Z1;A0A2R8Y750;A0A2R8Y7Z0;A0A2R8Y804;A0A2R8YCH5;B4DGU4;C9J826;C9JK18;C9JKY1;C9JTX4;P14923;P35222	CTNB1_HUMAN;PLAK_HUMAN	Junction plakoglobin	CTNNB1;JUP	2	0.405825	2.4e-14	1.78e-11	1.19073	19.2563
F5H7S7;Q13576;Q13576-2;Q13576-3	IQGA2_HUMAN	Ras GTPase-activating-like protein IQGAP2	IQGAP2	30	0.870528	4.36e-07	0.000195809	-1.03497	21.1047
Q5SRE7;Q5SRE7-2	PHYD1_HUMAN	Phytanoyl-CoA dioxygenase domain-containing protein 1	PHYHD1	4	0.718425	5.74e-06	0.0014662	-1.13162	21.1665
A0A2R8Y488;A0A2R8Y660;A0A2R8YDN5;A0A2U3TZH3;Q05639	EF1A2_HUMAN	Elongation factor 1-alpha 2	EEF1A2	5	0.690936	9.38e-06	0.00198371	1.2352	20.0579
A0A2U3TZH3;Q05639	EF1A2_HUMAN	Elongation factor 1-alpha 2	EEF1A2	7	0.801005	9.9e-05	0.0106455	1.16062	18.4329
P05161	ISG15_HUMAN	Ubiquitin-like protein ISG15	ISG15	2	0.484066	0.000245228	0.0177638	1.16012	20.8014
A0A7P0T9I6;A0A7P0T9R0;A0A7P0Z4E0;F8W8T1;P20591	MX1_HUMAN	Interferon-induced GTP-binding protein Mx1	MX1	7	0.827209	0.000938806	0.0354184	1.17087	21.3411
A0A7P0T9I6;A0A7P0T9R0;F8W8T1;H9KVC7;P20591	MX1_HUMAN	Interferon-induced GTP-binding protein Mx1	MX1	2	0.459815	0.00129496	0.0432398	1.03006	20.6443
A6NN40;C9JXU1;Q2M3G4;Q2M3G4-2	SHRM1_HUMAN	Protein Shroom1	SHROOM1	7	0.803065	0.00129683	0.0432398	-1.06805	17.4201
A0A7I2YQ93;B4DN26;B4DNJ1;E7ESF4;P00750;P00750-3;P00750-4	TPA_HUMAN	Tissue-type plasminogen activator	PLAT	8	0.794295	0.00144674	0.0455817	1.03451	17.8489
