## Supplementary Table 3 for "Multiomic profiling of metastatic potential in estrogen receptor-positive human epidermal growth factor-negative breast cancer"

### Sheet: Supplementary_Table3
variable	Phosphosite.DRFS	Residue.DRFS	n.DRFS	estimate_univariable.DRFS	std.error_univariable.DRFS	statistic_univariable.DRFS	p.value_univariable.DRFS	conf.low_univariable.DRFS	conf.high_univariable.DRFS	estimate_multivariable.DRFS	std.error_multivariable.DRFS	statistic_multivariable.DRFS	p.value_multivariable.DRFS	conf.low_multivariable.DRFS	conf.high_multivariable.DRFS	Phosphosite.OS	Residue.OS	n.OS	estimate_univariable.OS	std.error_univariable.OS	statistic_univariable.OS	p.value_univariable.OS	conf.low_univariable.OS	conf.high_univariable.OS	estimate_multivariable.OS	std.error_multivariable.OS	statistic_multivariable.OS	p.value_multivariable.OS	conf.low_multivariable.OS	conf.high_multivariable.OS
H90B3_HUMAN.HS902_HUMAN.HS90A_HUMAN.HS90B_HUMAN_proteomics	NA	NA	45	0.811624	0.236887	3.42621	6.12e-4	0.347335	1.27591	0.740219	0.268083	2.76116	0.0057597	0.214786	1.26565	NA	NA	45	0.800229	0.265371	3.01551	0.00256544	0.280112	1.32035	0.645792	0.286601	2.25327	0.0242419	0.0840632	1.20752
LMNB2_HUMAN_phosphoproteomics	34	T	44	-0.591129	0.17485	-3.38077	7.23e-4	-0.933829	-0.248429	-0.518414	0.231104	-2.24321	0.0248836	-0.971371	-0.0654583	34	T	44	-0.473491	0.198965	-2.37977	0.0173236	-0.863455	-0.0835262	-0.215985	0.225978	-0.955779	0.339184	-0.658894	0.226924
SIK2_HUMAN_phosphoproteomics	534	S	41	0.890041	0.237057	3.75455	1.74e-4	0.425419	1.35466	0.811189	0.270929	2.9941	0.00275254	0.280178	1.3422	534	S	41	0.529843	0.206565	2.56502	0.010317	0.124983	0.934704	0.486442	0.215871	2.25339	0.0242348	0.0633416	0.909542
IASPP_HUMAN.22_phosphoproteomics	173	T	42	-0.686562	0.223864	-3.06687	0.00216312	-1.12533	-0.247797	-0.603518	0.265289	-2.27495	0.0229092	-1.12348	-0.0835613	173	T	42	-0.417229	0.233752	-1.78492	0.0742743	-0.875375	0.0409169	-0.251497	0.245427	-1.02473	0.305488	-0.732525	0.22953
NAV1_HUMAN.24_phosphoproteomics	391	S	42	0.711161	0.200187	3.55249	3.82e-4	0.318802	1.10352	0.77342	0.238511	3.2426962009999998	0.00118404	0.305946	1.24089	391	S	42	0.354104	0.223482	1.58449	0.113083	-0.0839127	0.792121	0.340052	0.220887	1.53948	0.123687	-0.0928789	0.772983
