## Supplementary Table 4 for "Multiomic profiling of metastatic potential in estrogen receptor-positive human epidermal growth factor-negative breast cancer"

### Sheet: Supplementary_Table4
variable	Phosphosite.DRFS	Residue.DRFS	n.DRFS	estimate_univariable.DRFS	std.error_univariable.DRFS	statistic_univariable.DRFS	p.value_univariable.DRFS	conf.low_univariable.DRFS	conf.high_univariable.DRFS	estimate_multivariable.DRFS	std.error_multivariable.DRFS	statistic_multivariable.DRFS	p.value_multivariable.DRFS	conf.low_multivariable.DRFS	conf.high_multivariable.DRFS	Phosphosite.OS	Residue.OS	n.OS	estimate_univariable.OS	std.error_univariable.OS	statistic_univariable.OS	p.value_univariable.OS	conf.low_univariable.OS	conf.high_univariable.OS	estimate_multivariable.OS	std.error_multivariable.OS	statistic_multivariable.OS	p.value_multivariable.OS	conf.low_multivariable.OS	conf.high_multivariable.OS
TSP2_HUMAN.proteomics	NA	NA	45	0.0579953	0.217674	0.266432	0.789907	-0.368638	0.484629	0.234401	0.204347	1.14707	0.251353	-0.166112	0.634913	NA	NA	45	-0.00297593	0.226409	-0.0131441	0.989513	-0.446729	0.440778	0.266672	0.215785	1.23583	0.216523	-0.156257	0.689602
TSP1_HUMAN.TSP2_HUMAN.TSP3_HUMAN.proteomics	NA	NA	44	0.450947	0.21155	2.13163	0.0330374	0.0363157	0.865578	0.39467	0.215764	1.82917	0.0673734	-0.0282196	0.81756	NA	NA	44	0.295049	0.221224	1.33371	0.182298	-0.138542	0.728639	0.3125	0.215061	1.45308	0.146203	-0.109012	0.734011
TSP1_HUMAN.TSP2_HUMAN.proteomics	NA	NA	43	0.469744	0.221388	2.12181	0.0338536	0.0358311	0.903658	0.432762	0.218726	1.97856	0.0478655	0.00406763	0.861456	NA	NA	43	0.291717	0.224177	1.30128	0.193162	-0.147661	0.731096	0.31350959900000003	0.217856	1.43907	0.150131	-0.11348	0.740499
TSP1_HUMAN.TSP2_HUMAN.1.proteomics	NA	NA	45	0.28102	0.226093	1.24294	0.21389	-0.162114	0.724155	0.232887	0.2057	1.13217	0.257563	-0.170277	0.636051	NA	NA	45	0.17749	0.236196	0.751452	0.452381	-0.285446	0.640425	0.177244	0.208557	0.849858	0.395404	-0.231521	0.586008
TSP2_HUMAN.2.proteomics	NA	NA	45	0.0630115	0.220396	0.285902	0.774953	-0.368956	0.494979	0.196224	0.19887	0.986695	0.323792	-0.193554	0.586002	NA	NA	45	-0.0171387	0.228882	-0.07488	0.94031	-0.465739	0.431461	0.205453	0.209597	0.980231	0.326972	-0.205349	0.616255
TSP2_HUMAN.3.proteomics	NA	NA	45	0.060433	0.220202	0.274444	0.783744	-0.371154	0.49202	0.211135	0.199725	1.05713	0.290454	-0.180319	0.602589	NA	NA	45	-0.021456	0.225427	-0.0951794	0.924172	-0.463284	0.420372	0.215925	0.210434	1.02609	0.304849	-0.196519	0.628368
MFGM_HUMAN.proteomics	NA	NA	45	0.459759	0.229159	2.00629	0.0448251	0.0106164	0.908902	0.504716	0.230787	2.18693	0.0287473	0.0523818	0.95705	NA	NA	45	0.212558	0.222478	0.955413	0.339369	-0.22349	0.648607	0.264989	0.224106	1.18243	0.237036	-0.174251	0.704229
TSP1_HUMAN.3.proteomics	NA	NA	45	0.3696	0.2113	1.74917	0.0802608	-0.0445397	0.78374	0.258152	0.209664	1.23127	0.218223	-0.152782	0.669086	NA	NA	45	0.255542	0.22213	1.15041	0.249974	-0.179826	0.690909	0.155559	0.209481	0.742595	0.457727	-0.255016	0.566134
AEBP1_HUMAN.proteomics	NA	NA	42	0.376252	0.233067	1.61435	0.106451	-0.0805504	0.833055	0.338526	0.207512	1.63136	0.102814	-0.0681891	0.745242	NA	NA	42	0.44552	0.254019	1.75388	0.0794506	-0.0523485	0.943389	0.431865	0.223915	1.92871	0.0537674	-0.00699922	0.87073
AEBP1_HUMAN.1.proteomics	NA	NA	45	0.227455	0.236707	0.960915	0.336595	-0.236481	0.691391	0.345373	0.210116	1.64372	0.100234	-0.0664475	0.757194	NA	NA	45	0.209574	0.245953	0.85209	0.394164	-0.272485	0.691634	0.393008	0.218456	1.79902	0.0720152	-0.0351588	0.821174
SRSF3_HUMAN.proteomics	NA	NA	45	0.583808	0.235636	2.47759	0.0132274	0.12197	1.04565	0.393926	0.293359	1.34281	0.179332	-0.181046	0.968898	NA	NA	NA	NA	NA	NA	NA	NA	NA	NA	NA	NA	NA	NA	NA
FMC1_HUMAN.LC7L2_HUMAN.proteomics	NA	NA	45	0.421185	0.232756	1.80955	0.0703648	-0.0350086	0.877378	0.200204	0.256408	0.780803	0.434918	-0.302346	0.702755	NA	NA	45	0.271891	0.233812	1.16286	0.244885	-0.186372	0.730154	-0.00974593	0.236709	-0.0411726	0.967158	-0.473687	0.454195
TPM1_HUMAN.TPM2_BOVIN.TPM2_HUMAN.proteomics	NA	NA	44	0.00203052	0.204939	0.00990796	0.992095	-0.399642	0.403703	0.0269379	0.222539	0.121048	0.903653	-0.40923	0.463106	NA	NA	44	-0.0962332	0.22239	-0.432723	0.665216	-0.532109	0.339643	-0.068713	0.253321	-0.271249	0.7862	-0.565213	0.427787
RBM39_HUMAN.1.proteomics	NA	NA	42	0.191513	0.22751	0.841779	0.399912	-0.254398	0.637424	0.00370324	0.249058	0.0148689	0.988137	-0.484442	0.491849	NA	NA	42	0.313269	0.264284	1.18535	0.235879	-0.204718	0.831255	0.0735684	0.275039	0.267483	0.789097	-0.465498	0.612635
TPM2_BOVIN.TPM2_HUMAN.TPM4_HUMAN.proteomics	NA	NA	45	0.27076	0.215555	1.25611	0.209077	-0.15172	0.693241	0.239927	0.229348	1.04613	0.295503	-0.209587	0.68944	NA	NA	45	0.221908	0.226365	0.98031	0.326933	-0.22176	0.665576	0.25229	0.254077	0.992966	0.320727	-0.245692	0.750273
TPM4_HUMAN.5.proteomics	NA	NA	37	0.0505909	0.220632	0.2293	0.818636	-0.38184	0.483022	-0.0307422	0.251152	-0.122405	0.902578	-0.52299	0.461506	NA	NA	37	-0.0761674	0.236886	-0.321536	0.747804	-0.540456	0.388121	-0.156815	0.272301	-0.57589	0.56469	-0.690515	0.376884
NUCL_HUMAN.proteomics	NA	NA	45	0.451087	0.250893	1.79793	0.0721887	-0.0406542	0.942828	0.173775	0.290087	0.599043	0.549144	-0.394786	0.742335	NA	NA	NA	NA	NA	NA	NA	NA	NA	NA	NA	NA	NA	NA	NA
MYH10_HUMAN.MYH11_HUMAN.MYH9_HUMAN.proteomics	NA	NA	45	0.551163	0.229633	2.40019	0.0163867	0.10109	1.00124	0.632195	0.262629	2.40718	0.0160762	0.117452	1.14694	NA	NA	45	0.348724	0.231909	1.50371	0.132657	-0.10581	0.803257	0.394151	0.262465	1.50173	0.133168	-0.120271	0.908574
MYH11_HUMAN.MYH9_HUMAN.proteomics	NA	NA	45	0.180763	0.228722	0.790318	0.429342	-0.267523	0.629049	0.0805471	0.27738	0.290385	0.771522	-0.463108	0.624202	NA	NA	45	-0.0356032	0.210264	-0.169326	0.86554	-0.447712	0.376506	-0.176865	0.267581	-0.660977	0.508627	-0.701313	0.347584
TPM2_BOVIN.TPM2_HUMAN.proteomics	NA	NA	43	-0.00354173	0.241278	-0.014679	0.988288	-0.476438	0.469355	0.119602	0.259494	0.460904	0.644867	-0.388997	0.6282	NA	NA	43	-0.0728319	0.235331	-0.309488	0.756951	-0.534071	0.388408	0.0704462	0.273682	0.257402	0.796869	-0.46596	0.606852
TPM2_HUMAN.proteomics	NA	NA	44	0.127867	0.211338	0.605034	0.545156	-0.286348	0.542081	0.166648	0.223162	0.746758	0.455209	-0.270741	0.604037	NA	NA	44	0.0566381	0.224436	0.252357	0.800765	-0.383249	0.496525	0.134017	0.251756	0.53233	0.594497	-0.359415	0.62745
EIF3C_HUMAN.EIFCL_HUMAN.1.proteomics	NA	NA	45	0.34589	0.250997	1.37807	0.168183	-0.146055	0.837834	-0.0245055	0.294989	-0.0830728	0.933794	-0.602673	0.553662	NA	NA	45	0.237692	0.251732	0.944225	0.345055	-0.255694	0.731078	-0.22227	0.275308	-0.807351	0.419464	-0.761863	0.317323
SRRT_HUMAN.proteomics	NA	NA	45	0.376011	0.249633	1.50626	0.132002	-0.11326	0.865282	0.109834	0.301659	0.364101	0.715783	-0.481406	0.701074	NA	NA	45	0.26748	0.254354	1.0516	0.292981	-0.231045	0.766004	-0.194917	0.288763	-0.675009	0.49967	-0.760882	0.371047
SRSF1_HUMAN.1.proteomics	NA	NA	44	0.546648	0.234973	2.32643	0.0199957	0.0861094	1.00719	0.392297	0.292314	1.34204	0.179583	-0.180628	0.965221	NA	NA	44	0.413752	0.236515	1.74937	0.080226894000000007	-0.0498083	0.877313	0.0521696	0.266742	0.195581	0.844938	-0.470635	0.574974
RU17_HUMAN.proteomics	NA	NA	42	0.297402	0.23192	1.28235	0.199722	-0.157153	0.751957	0.0373545	0.272204	0.137229	0.890849	-0.496156	0.570865	NA	NA	42	0.371839	0.269089	1.38184	0.16702	-0.155566	0.899245	-0.0116852	0.306851	-0.038081	0.969623	-0.613103	0.589733
RU17_HUMAN.1.proteomics	NA	NA	45	0.5253	0.273998	1.91717	0.0552169	-0.0117267	1.06233	0.221241	0.332575	0.665236	0.5059	-0.430595	0.873076	NA	NA	45	0.513973	0.301785	1.70311	0.0885468	-0.0775135	1.10546	0.0397857	0.334756	0.11885	0.905394	-0.616325	0.695896
RBM25_HUMAN.1.proteomics	NA	NA	35	0.80658	0.345342	2.3356	0.0195123	0.129722	1.48344	0.779558	0.413461	1.88544	0.05937	-0.0308113	1.58993	NA	NA	35	0.76179	0.348872	2.18358	0.028993	0.0780137	1.44557	0.584334	0.388282	1.50492	0.132345	-0.176686	1.34535
NUCKS_HUMAN.proteomics	NA	NA	44	0.685032	0.259739	2.63738	0.00835486	0.175952	1.19411	0.552803	0.29631	1.86562	0.062094	-0.0279539	1.13356	NA	NA	NA	NA	NA	NA	NA	NA	NA	NA	NA	NA	NA	NA	NA
FIP1_HUMAN.proteomics	NA	NA	39	0.322474	0.223449	1.44317	0.148973	-0.115477	0.760426	0.135454	0.26456	0.511996	0.608654	-0.383074	0.653981	NA	NA	39	0.134546	0.227188	0.592225	0.5537	-0.310734	0.579827	-0.250682	0.278235	-0.900974	0.367602	-0.796013	0.294648
RBM39_HUMAN.2.proteomics	NA	NA	38	0.655051	0.252776	2.59143	0.00955772	0.15962	1.15048	0.717578	0.361556	1.98469	0.0471787	0.00894075	1.42621	NA	NA	38	0.833445	0.29542	2.82122	0.0047841	0.254433	1.41246	0.824416	0.406077	2.0302	0.0423365	0.028520241000000002	1.62031
FA83H_HUMAN.5.phosphoproteomics	411	S	44	0.487314	0.227788	2.13934	0.0324085	0.0408586	0.933769	0.50607	0.284202	1.78067	0.0749664	-0.0509557	1.06309	411	S	44	0.48089	0.247511	1.94291	0.0520275	-0.00422201	0.966001	0.617685	0.323166	1.91135	0.055959	-0.0157088	1.25108
ARGL1_HUMAN.phosphoproteomics	77	S	45	0.305646	0.217644	1.40433	0.160219	-0.12093	0.732221	0.0118262	0.248023	0.0476817	0.96197	-0.47429	0.497943	77	S	45	0.175682	0.228859	0.76764	0.442701	-0.272874	0.624237	-0.171873	0.239983	-0.716189	0.473875	-0.642232	0.298485
NUCKS_HUMAN.1.phosphoproteomics	181	S	44	0.58513	0.227661	2.57019	0.0101644	0.138923	1.03134	0.407569	0.288063	1.41486	0.157109	-0.157024	0.972162	181	S	44	0.633838	0.255036	2.48529	0.0129444	0.133978	1.1337	0.418945	0.317964	1.31758	0.187643	-0.204254	1.04214
SCAFB_HUMAN.phosphoproteomics	796	S	45	0.130081	0.212585	0.611902	0.540603	-0.286578	0.546741	-0.156681	0.24502	-0.639463	0.522521	-0.636911	0.323548	796	S	45	0.0245999	0.223216	0.110207	0.912245	-0.412895	0.462095	-0.352195	0.256573	-1.37269	0.169849	-0.855069	0.150679
CDK12_HUMAN.1.phosphoproteomics	423	S	45	0.382733	0.232579	1.64561	0.0998448	-0.0731129	0.838579	-0.00924646	0.27708	-0.033371	0.973379	-0.552314	0.533821	423	S	45	0.298528	0.245874	1.21415	0.224691	-0.183377	0.780433	-0.193976	0.258993	-0.748964	0.453879	-0.701593	0.31364
NUCL_HUMAN.1.phosphoproteomics	563	S	45	0.327812	0.203748	1.60891	0.107637	-0.0715271	0.727152	0.0301215	0.252946	0.119083	0.90521	-0.465643	0.525886	563	S	45	0.258546	0.218062	1.18565	0.235759	-0.168847	0.68594	-0.158578	0.255619	-0.620369	0.535015	-0.659582	0.342425
RBBP6_HUMAN.phosphoproteomics	1179	S	43	0.357199	0.216992	1.64613	0.099736	-0.0680985	0.782496	-0.0533706	0.313182	-0.170414	0.864685	-0.667197	0.560456	1179	S	43	0.471694	0.248518	1.89803	0.0576927	-0.0153927	0.95878	0.0375744	0.329315	0.114099	0.90916	-0.607872	0.683021
ZMYD8_HUMAN.phosphoproteomics	406	S	42	0.433692	0.233428	1.8579279930000001	0.0631792	-0.023818	0.891202	0.279263	0.262855	1.06243	0.288042	-0.235922	0.794449	406	S	42	0.429543	0.249125	1.72421	0.0846707	-0.0587333	0.917819	0.214359	0.276561	0.775087	0.438288	-0.327691	0.756409
IF2P_HUMAN.phosphoproteomics	214	S	42	0.130557	0.241925	0.539658	0.589433	-0.343607	0.60472	-0.154539	0.262138	-0.589535	0.555503	-0.668319	0.359241	214	S	42	0.15157	0.242647	0.624651	0.5322	-0.32401	0.627149	-0.205838	0.248954	-0.826814	0.408343	-0.693779	0.282102
KRI1_HUMAN.phosphoproteomics	622	S	39	0.291412	0.263425	1.10624	0.268621	-0.224892	0.807716	-0.160105	0.328403	-0.487526	0.625886	-0.803763	0.483553	622	S	39	0.034734	0.271592	0.127891	0.898236	-0.497576	0.567044	-0.597278	0.292388	-2.04276	0.0410762	-1.17035	-0.0242086
EIF3C_HUMAN.EIFCL_HUMAN.phosphoproteomics	39	S	43	0.330949	0.242645	1.36392	0.172591	-0.144626	0.806523	0.0460136	0.270587	0.170051	0.86497	-0.484327	0.576354	39	S	43	0.323733	0.259552	1.24728	0.212297	-0.18498	0.832446	-0.0428429	0.280534	-0.152719	0.87862	-0.592679	0.506993
ACINU_HUMAN.2.phosphoproteomics	1004	S	43	0.485182	0.247389	1.96121	0.0498542	3.09e-4	0.970055	0.210464	0.296853	0.708982	0.478336	-0.371358	0.792285	1004	S	43	0.537246	0.283813	1.89296	0.0583631	-0.0190165	1.09351	0.114204	0.320802	0.355995	0.721844	-0.514556	0.742964
ACINU_HUMAN.3.phosphoproteomics	1004	S	44	0.386175	0.230436	1.67585	0.0937683	-0.0654709	0.837821	0.0762077	0.274881	0.277239	0.781597	-0.462549	0.614965	1004	S	44	0.41649	0.256778	1.62199	0.104806	-0.0867847	0.919765	0.0234585	0.286788	0.0817972	0.934808	-0.538636	0.585553
SRRT_HUMAN.1.phosphoproteomics	544	T	44	0.245413	0.210238	1.16731	0.243085	-0.166646	0.657472	-0.0206573	0.258533	-0.079902	0.936315	-0.527373	0.486058	544	T	44	0.237456	0.228065	1.04118	0.297794	-0.209543	0.684455	-0.150203	0.260879	-0.575757	0.564779	-0.661517	0.361111
PELP1_HUMAN.phosphoproteomics	743	S	42	0.312566	0.211695	1.47649	0.13981180000000001	-0.102349	0.727481	-0.136231	0.287577	-0.473721	0.635699	-0.699872	0.427409	743	S	42	0.439913	0.242372	1.81503	0.0695191	-0.0351277	0.914954	-0.105988	0.325821	-0.325294	0.744959	-0.744584	0.532609
NUCKS_HUMAN.phosphoproteomics	179	T	38	0.444494	0.231796	1.91761	0.0551609	-0.00981819	0.898806	0.279532	0.310913	0.899067	0.368617	-0.329847	0.88891	179	T	38	0.404527	0.25118	1.61051	0.107287	-0.0877769	0.896831	-0.0140806	0.347161	-0.0405594	0.967647	-0.694503	0.666342
RBM25_HUMAN.phosphoproteomics	677	S	41	0.267858	0.242499	1.10457	0.269344	-0.207431	0.743146	-0.197533	0.314277	-0.628531	0.529656	-0.813506	0.418439	677	S	41	0.341292	0.273649	1.24719	0.212328	-0.19505	0.877634	-0.1706	0.317544	-0.537249	0.591095	-0.792975	0.451775
RBM25_HUMAN.1.phosphoproteomics	677	S	32	0.383019	0.264765	1.44664	0.147999	-0.135911	0.901949	0.241614	0.317977	0.759846	0.447347	-0.381611	0.864838	677	S	32	0.175225	0.259545	0.675123	0.499598	-0.333474	0.683923	-0.232858	0.320037	-0.727597	0.46686	-0.860119	0.394403
KCND3.transcriptomics	NA	NA	45	-0.612064	0.212855	-2.8755	0.00403389	-1.02925	-0.194876	-1.17343	0.391833	-2.99473	0.0027469	-1.94141	-0.405454	NA	NA	45	-0.212467	0.21567	-0.985149	0.324551	-0.635173	0.210238	-0.464947	0.320853	-1.4491	0.14731	-1.09381	0.163912
MMP1.transcriptomics	NA	NA	45	0.364134	0.192235	1.89421	0.0581966	-0.0126395	0.740907	0.330668	0.234772	1.40846	0.158995	-0.129478	0.790813	NA	NA	45	0.299474	0.204133	1.46705	0.142362	-0.10062	0.699567	0.37222	0.261986	1.42076	0.155386	-0.141264	0.885704
LC7L2_HUMAN.LUC7L_HUMAN.proteomics	NA	NA	NA	NA	NA	NA	NA	NA	NA	NA	NA	NA	NA	NA	NA	NA	NA	44	0.458605	0.252524	1.81609	0.0693573	-0.0363328	0.953542	0.163125	0.26509	0.615357	0.538319	-0.356441	0.682691
AGR3.transcriptomics	NA	NA	NA	NA	NA	NA	NA	NA	NA	NA	NA	NA	NA	NA	NA	NA	NA	45	-0.050255	0.235179	-0.213688	0.83079	-0.511198	0.410688	0.0134217	0.270769	0.0495687	0.960466	-0.517276	0.54412
